# Sex-aware Cross-tissue Regulatory Transformer Identified Sexually Dimorphic Alzheimer’s Disease Risk Loci and Causal Cellular Circuit

**DOI:** 10.64898/2026.09.08.26362488

**Authors:** Zhi’ang Cheng, Seno Judaprawira, James Perez, Adam Goldstein

## Abstract

Sex differences in Alzheimer’s disease susceptibility remain poorly understood at the level of gene regulation. Here we analyzed 449,335 individuals of European ancestry and identified 24 variants with genotype-by-sex interactions at genome-wide significance. We developed STAGE-AD, a sex-conditioned Transformer integrating association statistics with cross-tissue molecular quantitative trait loci, functional annotations, epigenomic profiles, single-cell annotations and neuropathology characteristics. Statistical-genetic analyses in independent cohorts supported 236 genes at 106 prioritized loci. Female-biased loci implicated lipid-responsive microglia and reactive astrocytes, whereas male-biased loci implicated vascular endothelium and oligodendrocytes. Corresponding genetic modules were associated with tau pathology and episodic memory decline, and with white matter injury and executive decline, respectively. Integration of molecular and neuropathological evidence prioritized 11 candidate regulatory chains linking variants to cellular contexts and disease phenotypes, which were validated in NPAD cohort. These findings delineate sex-differentiated regulatory contexts within a largely shared genetic architecture of Alzheimer’s disease and nominate mechanisms for experimental investigation.
