## Supplementary material for "Sex-aware Cross-tissue Regulatory Transformer Identified Sexually Dimorphic Alzheimer’s Disease Risk Loci and Causal Cellular Circuit": Table 1

### Sheet: Table 1
Table 1. STAGE-AD-prioritized Alzheimer’s disease variants and candidate regulatory contexts. SNP denotes the variant rsID; CHR, chromosome, with 23 representing chromosome X; BP, genomic position in base pairs; and Loci, cytogenetic band. Global, female, male and genotype-by-sex (G×S) interaction scores are model-derived prioritization scores ranging from 0 to 1, with higher values indicating gr…
SNP	CHR	BP	Loci	Predicted class	Global risk score (0-1)	Female score (0-1)	Male risk score (0-1)	Interaction score (0-1)	Top target gene	Top tissue	Top cell type	Top_mechanism	Evidence layers	Novel	Priority tier	PLINK clumping (r2)
rs10929858	2	13638489	2p24.3	Female-biased	0.705	0.841	0.569	0.142	LOC100506474	Brain_Cortex	Neurons	Synaptic signalling and neuronal resilience	Expression TWAS; COJO	✓	Tier 3	0.048
rs1805124	3	38603929	3p22.2	Female-biased	0.664	0.842	0.486	0.057	SCN5A	Whole_Blood	Monocytes / macrophages	Peripheral immune signalling and phagocytic clearance	Expression TWAS; COJO	✓	Tier 3	0.007
rs717620	10	99782821	10q24.2	Female-biased	0.817	0.896	0.738	0.323	ABCC2	Artery_Tibial	Vascular smooth muscle cells	Vascular tone and extracellular-matrix regulation	Expression TWAS; COJO; Fine-mapping	✓	Tier 2	0.007
rs1057518740	13	23730189	13q12.12	Female-biased	0.717	0.859	0.575	0.236	MIPEP	Artery_Tibial	Endothelial cells	Vascular signalling and barrier regulation	Expression TWAS; COJO	✓	Tier 3	0.04
rs2077440	13	23889479	13q12.12	Female-biased; GxS-interaction	0.676	0.793	0.559	0.704	PCOTH	Brain_Cortex; Brain_Frontal_Cortex_BA9; Brain_Hippocampus; Brain_Hypothalamus	Lipid-response microglia	Lipid uptake, cholesterol efflux and endolysosomal catabolism	Expression TWAS; COJO	✓	Tier 3	0.013
rs894160	15	89668592	15q26.1	Female-biased	0.793	0.898	0.688	0.445	PLIN1	Whole_Blood	Monocytes / macrophages	Peripheral immune signalling and phagocytic clearance	Expression TWAS; COJO; Colocalization	✓	Tier 2	0.015
rs1925209506	23	15552125	Xp22.2	Female-biased	0.579	0.657	0.501	0.376	ACE2	Brain_Hypothalamus	Neurons	Synaptic signalling and neuronal resilience	COJO; Fine-mapping	✓	X Tier 3	0.014
rs183232376	23	140834044	Xq27.1	Female-biased	0.623	0.778	0.468	0.357	CDR1	Brain_Cortex	Neurons	Synaptic signalling and neuronal resilience	Expression TWAS; Splicing TWAS; COJO	✓	X Tier 2	0.008
rs191375948	4	179916502	4q34.3	Female-biased; GxS-interaction	0.651	0.789	0.513	0.943	LINC01098	Whole_Blood	Monocytes / macrophages	Peripheral immune signalling and phagocytic clearance	Expression TWAS; Fine-mapping	✓	Tier 3	0.026
rs4994	8	37966280	8p12	Female-biased; GxS-interaction	0.71	0.777	0.643	0.725	ADRB3	Brain_Hypothalamus	Neurons	Synaptic signalling and neuronal resilience	Expression TWAS; COJO	✓	Tier 3	0.006
rs1169288	12	120978847	12q24.31	Female-biased; GxS-interaction	0.81	0.896	0.724	0.697	HNF1A	Brain_Frontal_Cortex_BA9	Microglia	Lipid handling and endolysosomal regulation	Expression TWAS; COJO; Fine-mapping	✓	Tier 2	0.027
rs34717366	18	77398483	18q22.3	Female-biased; GxS-interaction	0.724	0.829	0.619	0.697	LOC284241	Whole_Blood	Monocytes / macrophages	Peripheral immune signalling and phagocytic clearance	Expression TWAS; COJO	✓	Tier 3	0.022
rs2273061	20	10658895	20p12.2	Female-biased; GxS-interaction	0.781	0.887	0.675	0.906	JAG1	Artery_Tibial	Endothelial cells	Vascular signalling and barrier regulation	Expression TWAS; COJO; Fine-mapping	✓	Tier 2	0.018
rs738409	22	43928847	22q13.31	Female-biased; GxS-interaction	0.728	0.862	0.594	0.763	PNPLA3	Spleen	Monocytes / macrophages	Peripheral immune signalling and phagocytic clearance	Expression TWAS; Fine-mapping	✓	Tier 3	0.025
rs772170651	23	9803370	Xp22.2	Female-biased; GxS-interaction	0.951	0.995	0.894	0.679	SHROOM2	Brain_Hippocampus	Microglia / reactive astrocytes	X-dosage-aware immune and glial regulation	X-TWAS; X-sTWAS; X-COJO; X-fine-mapping; X-QTL colocalization	✓	X Tier 1	0.026
rs772949154	23	17700803	Xp22.13	Female-biased; GxS-interaction	0.678	0.802	0.554	0.705	NHS	Brain_Cortex	Astrocytes	Inflammatory reactivity and metabolic support	Expression TWAS	✓	X Tier 4	0.042
rs73218361	23	71739209	Xq13.1	Female-biased; GxS-interaction	0.962	0.995	0.885	0.762	CXORF49	Brain_Cortex	Astrocytes	Inflammatory reactivity and metabolic support	Expression TWAS; Splicing TWAS; COJO; Fine-mapping; Colocalization	✓	X Tier 1	0.035
rs144071327	23	117399182	Xq23	Female-biased; GxS-interaction	0.582	0.732	0.432	0.857	KLHL13	Brain_Hippocampus	Microglia	Lipid handling and endolysosomal regulation	COJO; Fine-mapping	✓	X Tier 3	0.035
rs3827760	2	109513601	2q12.3	GxS-interaction	0.692	0.684	0.7	0.656	EDAR	Whole_Blood	Monocytes / macrophages	Peripheral immune signalling and phagocytic clearance	Expression TWAS; Fine-mapping	✓	Tier 3	0.025
rs4988235	2	136608646	2q21.3	GxS-interaction	0.694	0.698	0.69	0.826	MCM6	Artery_Tibial	Vascular smooth muscle cells	Vascular tone and extracellular-matrix regulation	Expression TWAS; Fine-mapping	✓	Tier 3	0.03
rs185777263	6	86086315	6q14.1	GxS-interaction	0.674	0.663	0.685	0.662	LINC02535	Brain_Cortex	Microglia	Immune signalling and phagocytic clearance	Expression TWAS	✓	Tier 4	0.037
rs713598	7	141673345	7q34	GxS-interaction	0.69	0.67	0.71	0.767	TAS2R38	Whole_Blood	Monocytes / macrophages	Peripheral immune signalling and phagocytic clearance	Expression TWAS	✓	Tier 4	0.041
rs12913832	15	28365618	15q13.1	GxS-interaction	0.676	0.68	0.672	0.743	HERC2	Whole_Blood	Monocytes / macrophages	Peripheral immune signalling and phagocytic clearance	Expression TWAS	✓	Tier 4	0.007
rs17822931	16	48258198	16q12.1	GxS-interaction	0.701	0.714	0.688	0.688	ABCC11	Brain_Hippocampus	Microglia	Immune signalling and phagocytic clearance	Expression TWAS; COJO	✓	Tier 3	0.033
rs144602470	20	24298577	20p11.21	GxS-interaction	0.738	0.729	0.747	0.668	ENSG00000232200	Whole_Blood	Monocytes / macrophages	Peripheral immune signalling and phagocytic clearance	Expression TWAS; COJO	✓	Tier 3	0.012
rs539735465	1	248604917	1q44	GxS-interaction; Male-biased	0.724	0.569	0.879	0.7	OR2T7	Brain_Cortex; Whole_Blood; Artery_Tibial; Muscle_Skeletal	Neurons; vascular-associated cells	Candidate chemosensory GPCR signalling and cellular stress-response regulation	Expression TWAS; COJO	✓	Tier 3	0.027
rs2305948	4	55113391	4q12	GxS-interaction; Male-biased	0.861	0.76	0.962	0.755	KDR	Artery_Aorta; Artery_Coronary; Artery_Tibial; Brain_Cortex	Vascular endothelial cells	VEGFR2/KDR-dependent angiogenic signalling, endothelial survival and blood-brain barrier maintenance	Expression TWAS; Splicing TWAS; COJO; Fine-mapping; Colocalization	✓	Tier 1	0.028
rs5335	4	147542688	4q31.22	GxS-interaction; Male-biased	0.775	0.655	0.895	0.683	EDNRA	Artery_Aorta; Artery_Coronary; Artery_Tibial; Brain_Cortex	Vascular smooth-muscle cells; pericytes	Endothelin-A receptor signalling, vasoconstriction and cerebral hypoperfusion response	Expression TWAS; COJO; Colocalization	✓	Tier 2	0.005
rs639225	9	27202872	9p21.2	GxS-interaction; Male-biased	0.853	0.795	0.911	0.768	TEK	Artery_Aorta; Artery_Coronary; Artery_Tibial; Brain_Cortex	Vascular endothelial cells; pericytes	TIE2/TEK signalling, vessel stabilization and endothelial junction maintenance	Expression TWAS; COJO; Fine-mapping; Colocalization	✓	Tier 1	0.047
rs113493626	9	133518847	9q34.2	GxS-interaction; Male-biased	0.679	0.537	0.821	0.721	MYMK	Brain_Cortex; Whole_Blood; Artery_Tibial; Muscle_Skeletal	Vascular-associated stromal cells; endothelial cells	Candidate membrane-remodelling and cell-fusion signalling in vascular or metabolic stress contexts	Expression TWAS; Fine-mapping	✓	Tier 3	0.025
rs668	17	64377836	17q23.3	GxS-interaction; Male-biased	0.86	0.754	0.966	0.691	PECAM1	Artery_Aorta; Artery_Coronary; Artery_Tibial; Brain_Cortex	Vascular endothelial cells; immune cells	PECAM1-mediated endothelial junction organization and leukocyte transendothelial migration	Expression TWAS; Splicing TWAS; COJO; Fine-mapping; Colocalization	✓	Tier 1	0.025
rs11093376	23	72553067	Xq13.1	GxS-interaction; Male-biased	0.651	0.577	0.725	0.926	HDAC8	Brain_Cortex; Brain_Frontal_Cortex_BA9; Brain_Hippocampus; Brain_Hypothalamus	Endothelial cells; pericytes	HDAC8-linked chromatin regulation, endothelial contractility and stress-responsive gene expression	Expression TWAS; COJO	✓	X Tier 3	0.038
rs75980152	23	47122756	Xp11.3	GxS-interaction; Shared	0.624	0.634	0.614	0.296	NDUFB11	Brain_Cortex	Cortical neurons / microglia	X-linked neuronal and immune regulation	X-TWAS; X-COJO; X-fine-mapping	✓	X Tier 2	0.034
rs748571391	23	130058276	Xq26.1	GxS-interaction; Shared	0.512	0.506	0.518	0.258	ELF4	Brain_Cortex	Cortical neurons / microglia	X-linked neuronal and immune regulation	None	✓	X Tier 4	0.018
rs4374383	2	112770770	2q13	Shared	0.893	0.908	0.878	0.356	MERTK	Brain_Cortex	Astrocytes	Glial homeostasis and metabolic support	Expression TWAS; Splicing TWAS; COJO; Fine-mapping; Colocalization	✓	Tier 1	0.005
rs246395	5	150120109	5q32	Shared	0.883	0.87	0.896	0.347	PDGFRB	Artery_Tibial	Endothelial cells	Vascular signalling and barrier regulation	Expression TWAS; COJO; Fine-mapping; Colocalization	✓	Tier 1	0.027
rs199347	7	23254127	7p15.3	Shared	0.905	0.887	0.923	0.222	GPNMB	Whole_Blood	Monocytes / macrophages	Peripheral immune signalling and phagocytic clearance	Expression TWAS; Splicing TWAS; COJO; Fine-mapping; Colocalization	✓	Tier 1	0.024
rs2507800	8	107250441	8q23.1	Shared	0.867	0.873	0.861	0.391	ANGPT1	Artery_Aorta	Vascular smooth muscle cells	Vascular tone and extracellular-matrix regulation	Expression TWAS; Splicing TWAS; COJO; Fine-mapping; Colocalization	✓	Tier 1	0.008
rs35568725	9	19119676	9p22.1	Shared	0.938	0.955	0.921	0.444	PLIN2	Brain_Cortex	Neurons	Synaptic function and proteostasis	Expression TWAS; COJO; Fine-mapping; Colocalization	✓	Tier 1	0.027
rs1006737	12	2236129	12p13.33	Shared	0.821	0.811	0.831	0.273	CACNA1C	Brain_Cortex	Microglia	Immune signalling and phagocytic clearance	Expression TWAS; COJO; Colocalization	✓	Tier 2	0.021
rs4702	15	90883330	15q26.1	Shared	0.877	0.895	0.859	0.155	FURIN	Artery_Tibial	Vascular smooth muscle cells	Vascular tone and extracellular-matrix regulation	Expression TWAS; COJO; Fine-mapping; Colocalization	✓	Tier 1	0.041
rs1805007	16	89919709	16q24.3	Shared	0.712	0.72	0.704	0.073	MC1R	Artery_Tibial	Endothelial cells	Vascular signalling and barrier regulation	Expression TWAS; Fine-mapping	✓	Tier 3	0.043
rs10314	22	19523195	22q11.21	Shared	0.919	0.923	0.915	0.354	CLDN5	Artery_Coronary	Endothelial cells	Vascular signalling and barrier regulation	Expression TWAS; Splicing TWAS; COJO; Fine-mapping; Colocalization	✓	Tier 1	0.035
rs5923518	23	86262431	Xq21.2	Shared	0.618	0.617	0.619	0.216	DACH2	Brain_Cortex	Cortical neurons / microglia	X-linked neuronal and immune regulation	X-TWAS; X-sTWAS; X-COJO; X-fine-mapping	✓	X Tier 2	0.018
rs12689435	23	134536799	Xq26.3	Shared	0.505	0.502	0.508	0.266	SMIM10L2B	Brain_Cortex	Cortical neurons / microglia	X-linked neuronal and immune regulation	None	✓	X Tier 4	0.031
rs6891966	5	157099320	5q33.3	Female-biased	0.941	0.991	0.891	0.398	HAVCR1	Brain_Cortex	Neurons	Synaptic signalling and neuronal resilience	Expression TWAS; COJO; Colocalization	✗	Tier 2	0.013
rs34855541	6	32592048	6p21.32	Female-biased	0.995	0.995	0.816	0.094	HLA-DRB1	Brain_Frontal_Cortex_BA9	Astrocytes	Inflammatory reactivity and metabolic support	Expression TWAS; Splicing TWAS; COJO; Fine-mapping; Colocalization	✗	Tier 1	0.08
rs17125924	14	52924962	14q22.1	Female-biased	0.995	0.995	0.869	0.436	FERMT2	Whole_Blood	Monocytes / macrophages	Peripheral immune signalling and phagocytic clearance	Expression TWAS; Splicing TWAS; COJO; Fine-mapping; Colocalization	✗	Tier 1	0.029
rs3752246	19	1056493	19p13.3	Female-biased	0.934	0.995	0.801	0.392	JAZF1	Brain_Cortex	Neurons	Synaptic signalling and neuronal resilience	Expression TWAS; COJO; Colocalization	✗	Tier 2	0.009
rs744373	2	127894615	2q14.3	Female-biased	0.93	0.995	0.852	0.263	BIN1	Artery_Aorta; Artery_Tibial; Brain_Cerebellar_Hemisphere; Brain_Frontal_Cortex_BA9; Esophagus_Gastroesophageal_Junction	Endothelial cells; astrocytes	Vascular ageing, inflammatory signalling and barrier dysfunction	Splicing TWAS; COJO; Fine-mapping; Colocalization	✗	Tier 1	0.185
rs9349407	6	47453378	6p12.3	Female-biased	0.598	0.72	0.476	0.249	CD2AP	Adipose_Subcutaneous; Brain_Frontal_Cortex_BA9; Brain_Hippocampus; Brain_Spinal_cord_cervical_c-1; Breast_Mammary_Tissue; Colon_Sigmoid	Astrocytes; neurons; microglia	Endosomal trafficking and tau-associated cellular pathology	None	✗	Tier 4	0.039
rs12592898	15	78936857	15q25.1	Female-biased	0.791	0.878	0.704	0.056	CTSH	Artery_Tibial	Vascular smooth muscle cells	Vascular tone and extracellular-matrix regulation	None	✗	Tier 4	0.032
rs1140239	16	30010081	16p11.2	Female-biased	0.625	0.694	0.556	0.439	DOC2A	Artery_Tibial; Brain_Cerebellar_Hemisphere; Breast_Mammary_Tissue; Lung	Neurons	Synaptic and neuronal resilience	None	✗	Tier 4	0.011
rs4985556	16	70660097	16q22.1	Female-biased	0.699	0.839	0.559	0.27	IL34	Spleen	Monocytes / macrophages	Peripheral immune signalling and phagocytic clearance	Expression TWAS; COJO; Fine-mapping; Colocalization	✗	Tier 1	0.034
rs4277405	17	63471557	17q23.3	Female-biased	0.918	0.995	0.784	0.087	ACE	Brain_Cortex; Brain_Frontal_Cortex_BA9; Brain_Hippocampus; Brain_Hypothalamus	Neurons; reactive astrocytes	Amyloid processing, endolysosomal trafficking and downstream tau pathology	Expression TWAS; COJO; Fine-mapping	✗	Tier 2	0.008
rs12151021	19	1050875	19p13.3	Female-biased	0.995	0.995	0.892	0.064	ABCA7	Brain_Hippocampus	Endothelial cells	Inflammatory reactivity and metabolic support	Expression TWAS; Splicing TWAS; COJO; Fine-mapping; Colocalization	✗	Tier 1	0.018
rs149080927	19	1854254	19p13.3	Female-biased	0.784	0.962	0.606	0.414	KLF16	Brain_Cortex; Whole_Blood; Artery_Tibial; Muscle_Skeletal	Neurons	Calcium-dependent vesicle cycling and synaptic resilience	None	✗	Tier 4	0.118
rs6742	20	63743088	20q13.33	Female-biased	0.674	0.81	0.538	0.062	SLC2A4RG	Brain_Cortex	Microglia	Lipid handling and endolysosomal regulation	Expression TWAS	✗	Tier 4	0.132
rs2154481	21	26101558	21q21.3	Female-biased	0.614	0.761	0.467	0.221	APP	Adipose_Visceral_Omentum; Brain_Amygdala; Brain_Frontal_Cortex_BA9; Brain_Hippocampus; Brain_Nucleus_accumbens_basal_ganglia; Brain_Spinal_cord_cervical_c-1	Lipid-response microglia	Lipid transport, phagocytosis and amyloid processing	None	✗	Tier 4	0.013
rs2830489	21	26775872	21q21.3	Female-biased	0.873	0.927	0.819	0.186	ADAMTS1	Brain_Cortex; Whole_Blood; Artery_Tibial; Muscle_Skeletal	Astrocytes; endothelial cells	Transcriptional control of metabolic and stress-response programs	Expression TWAS; COJO	✗	Tier 3	0.039
rs146964414	23	150608170	Xq28	Female-biased	0.612	0.677	0.547	0.19	MTM1/CD99L2	Brain_Cortex	Neurons	Synaptic signalling and neuronal resilience	COJO; Fine-mapping	✗	X Tier 3	0.007
rs7908662	10	122413396	10q26.13	Female-biased; GxS-interaction	0.829	0.884	0.774	0.873	PLEKHA1	Brain_Frontal_Cortex_BA9	Neurons	Synaptic signalling and neuronal resilience	Expression TWAS; COJO; Fine-mapping	✗	Tier 2	0.332
rs3848143	15	64131307	15q22.31	Female-biased; GxS-interaction	0.758	0.815	0.701	0.956	SNX1	Brain_Hypothalamus	Neurons	Synaptic signalling and neuronal resilience	Expression TWAS; COJO; Colocalization	✗	Tier 2	0.014
rs75932628	6	41161514	6p21.1	GxS-interaction; Male-biased	0.857	0.773	0.941	0.941	TREM2	Brain_Frontal_Cortex_BA9	Pericytes	Microvascular support and extracellular-matrix regulation	Expression TWAS; COJO; Fine-mapping	✗	Tier 2	0.019
rs6605556	6	32615322	6p21.32	GxS-interaction	0.978	0.967	0.989	0.705	HLA-DQA1	Brain_Anterior_cingulate_cortex_BA24	Astrocytes	Glial homeostasis and metabolic support	Expression TWAS; Splicing TWAS; COJO; Fine-mapping; Colocalization	✗	Tier 1	0.038
rs10947943	6	41036354	6p21.1	GxS-interaction	0.593	0.581	0.605	0.765	UNC5CL	Whole_Blood	Monocytes / macrophages	Peripheral immune signalling and phagocytic clearance	None	✗	Tier 4	0.089
rs7767350	6	47517390	6p12.3	GxS-interaction	0.851	0.833	0.869	0.962	CD2AP	Brain_Cerebellum	Microglia	Immune signalling and phagocytic clearance	Expression TWAS; COJO; Fine-mapping; Colocalization	✗	Tier 1	0.005
rs10952097	7	8204382	7p21.3	GxS-interaction	0.859	0.843	0.875	0.734	ICA1	Brain_Cortex	Astrocytes	Glial homeostasis and metabolic support	Expression TWAS; COJO	✗	Tier 3	0.014
rs1065712	8	11844613	8p23.1	GxS-interaction	0.687	0.692	0.682	0.914	CTSB	Artery_Tibial	Vascular smooth muscle cells	Vascular tone and extracellular-matrix regulation	None	✗	Tier 4	0.014
rs11218343	11	121564878	11q24.1	GxS-interaction	0.949	0.964	0.934	0.744	SORL1	Spleen	Monocytes / macrophages	Peripheral immune signalling and phagocytic clearance	Splicing TWAS; COJO; Fine-mapping	✗	Tier 2	0.032
rs12590654	14	92938855	14q32.12	GxS-interaction	0.986	0.995	0.971	0.685	SLC24A4	Spleen	Monocytes / macrophages	Peripheral immune signalling and phagocytic clearance	Model prioritization; positional annotation	✗	Tier 4	0.003
rs2242595	17	18156140	17p11.2	GxS-interaction	0.883	0.891	0.875	0.882	MYO15A	Brain_Substantia_nigra	Neurons	Synaptic function and proteostasis	Expression TWAS; COJO; Fine-mapping	✗	Tier 2	0.023
rs587709	19	54267597	19q13.42	GxS-interaction	0.672	0.683	0.661	0.86	LILRB2	Brain_Anterior_cingulate_cortex_BA24	Neurons	Synaptic function and proteostasis	Expression TWAS; COJO	✗	Tier 3	0.04
rs450674	16	79574511	16q23.2	GxS-interaction; Male-biased	0.816	0.672	0.96	0.71	MAF	Brain_Cortex; Brain_Spinal_cord_cervical_c-1; Esophagus_Gastroesophageal_Junction; Kidney_Cortex; Whole_Blood	Vascular smooth-muscle cells; pericytes; astrocytes	MAF-dependent transcriptional control of oxidative-stress adaptation and neurovascular homeostasis	Expression TWAS; COJO; Colocalization	✗	Tier 2	0.006
rs1160871	7	28129130	7p15.1	GxS-interaction; Shared	0.886	0.882	0.89	0.708	JAZF1	Brain_Hippocampus	Microglia	Immune signalling and phagocytic clearance	Expression TWAS; COJO; Colocalization	✗	Tier 2	0.141
rs7933202	11	60169453	11q12.2	GxS-interaction; Shared	0.856	0.872	0.84	0.966	MS4A2	Artery_Aorta	Vascular smooth muscle cells	Vascular tone and extracellular-matrix regulation	Expression TWAS; Splicing TWAS; COJO; Fine-mapping; Colocalization	✗	Tier 1	0.03
rs117618017	15	63277703	15q22.2	GxS-interaction; Shared	0.952	0.944	0.96	0.849	APH1B	Brain_Hippocampus	Astrocytes	Glial homeostasis and metabolic support	Expression TWAS; COJO; Fine-mapping; Colocalization	✗	Tier 1	0.01
rs4985556	16	70660097	16q22.1	GxS-interaction; Shared	0.699	0.839	0.559	0.826	VAC14	Spleen	Monocytes / macrophages	Peripheral immune signalling and phagocytic clearance	Expression TWAS; Splicing TWAS; COJO; Fine-mapping	✗	Tier 2	0.047
rs35048651	17	1728047	17p13.3	GxS-interaction; Shared	0.745	0.761	0.729	0.694	WDR81	Brain_Hypothalamus	Astrocytes	Glial homeostasis and metabolic support	Expression TWAS; Splicing TWAS; COJO	✗	Tier 2	0.092
rs708382	17	44364976	17q21.31	GxS-interaction; Shared	0.891	0.882	0.9	0.835	GRN	Brain_Hypothalamus	Astrocytes	Glial homeostasis and metabolic support	Expression TWAS; Splicing TWAS; COJO; Colocalization	✗	Tier 2	0.036
rs2732703	17	46275856	17q21.31	GxS-interaction; Shared	0.654	0.658	0.65	0.942	KANSL1	Spleen	Monocytes / macrophages	Peripheral immune signalling and phagocytic clearance	Expression TWAS; COJO; Colocalization	✗	Tier 2	0.027
rs616338	17	49219935	17q21.32	GxS-interaction; Shared	0.995	0.978	0.995	0.668	ABI3	Brain_Caudate_basal_ganglia	Astrocytes	Glial homeostasis and metabolic support	Expression TWAS; Splicing TWAS; COJO; Fine-mapping; Colocalization	✗	Tier 1	0.045
rs1358782	20	413334	20p13	GxS-interaction; Shared	0.916	0.92	0.912	0.671	RBCK1	Spleen	Monocytes / macrophages	Peripheral immune signalling and phagocytic clearance	Expression TWAS; Splicing TWAS; COJO; Fine-mapping	✗	Tier 2	0.005
rs72777026	2	9558882	2p25.1	Male-biased	0.71	0.594	0.826	0.257	ADAM17	Artery_Aorta; Brain_Anterior_cingulate_cortex_BA24; Brain_Cerebellum; Brain_Substantia_nigra; Cells_Cultured_fibroblasts; Kidney_Cortex; Prostate; Skin_Not_Sun_Exposed_Suprapubic; Spleen	Endothelial cells; astrocytes	ADAM17-dependent inflammatory shedding, vascular activation and barrier stress	Expression TWAS; COJO; Fine-mapping	✗	Tier 2	0.007
rs143080277	2	105749599	2q12.2	Male-biased	0.629	0.486	0.772	0.423	NCK2	Brain_Cortex; Whole_Blood; Artery_Tibial; Muscle_Skeletal	Oligodendrocytes; neurons	NCK-dependent cytoskeletal signalling, axon guidance and glial-axonal support	None	✗	Tier 4	0.028
rs139643391	2	202878716	2q33.2	Male-biased	0.567	0.451	0.683	0.248	WDR12	Brain_Cortex; Whole_Blood; Artery_Tibial; Muscle_Skeletal	Oligodendrocytes	Ribosome biogenesis, proteostasis and metabolic stress	None	✗	Tier 4	0.003
rs2245466	4	40197226	4p14	Male-biased	0.7	0.542	0.858	0.092	RHOH	Brain_Cortex; Whole_Blood; Artery_Tibial; Muscle_Skeletal	T cells; microglia	Immune-cell signalling and neurovascular inflammatory crosstalk	None	✗	Tier 4	0.047
rs60755019	6	41181270	6p21.1	Male-biased	0.762	0.651	0.873	0.332	TREML2	Brain_Caudate_basal_ganglia; Brain_Hippocampus; Brain_Putamen_basal_ganglia; Heart_Left_Ventricle; Nerve_Tibial	Complement-associated microglia	TREM-family immune signalling, complement response and phagocytic regulation	Expression TWAS; COJO; Fine-mapping	✗	Tier 2	0.005
rs785129	6	114291731	6q22.1	Male-biased	0.644	0.483	0.805	0.142	HS3ST5	Brain_Cortex; Whole_Blood; Artery_Tibial; Muscle_Skeletal	Oligodendrocytes; neurons	Heparan-sulfate regulation of extracellular matrix and the myelin-axon interface	None	✗	Tier 4	0.046
rs76928645	7	54873635	7p11.2	Male-biased	0.593	0.535	0.651	0.09	SEC61G	Ovary; Small_Intestine_Terminal_Ileum; Spleen; Brain_Cortex; Whole_Blood; Artery_Tibial; Muscle_Skeletal	Oligodendrocytes	ER protein translocation, unfolded-protein response and proteostatic stress	Expression TWAS; COJO	✗	Tier 3	0.19
rs6586028	10	80494228	10q23.1	Male-biased	0.728	0.598	0.858	0.344	TSPAN14	Adipose_Subcutaneous; Artery_Coronary; Brain_Amygdala; Brain_Cerebellar_Hemisphere; Brain_Cerebellum; Brain_Hippocampus; Breast_Mammary_Tissue; Cells_EBV-transformed_lymphocytes; Minor_Salivary_Gland; Pancreas; Skin_Sun_Exposed_Lower_leg; Uterus	Neurons; microglia	TSPAN14/ADAM10 trafficking, substrate shedding and membrane proteostasis	Expression TWAS; Splicing TWAS; COJO	✗	Tier 2	0.002
rs10437655	11	47370397	11p11.2	Male-biased	0.897	0.784	0.995	0.06	SPI1	Adipose_Subcutaneous; Brain_Anterior_cingulate_cortex_BA24; Brain_Cerebellar_Hemisphere; Brain_Cerebellum; Brain_Frontal_Cortex_BA9; Brain_Putamen_basal_ganglia; Colon_Transverse; Lung; Minor_Salivary_Gland; Prostate; Spleen; Whole_Blood	Complement-associated microglia	Myeloid transcription, complement activation and immune surveillance	Expression TWAS; Splicing TWAS; COJO; Fine-mapping; Colocalization	✗	Tier 1	0.037
rs7401792	14	92464917	14q32.12	Male-biased	0.973	0.838	0.995	0.244	SLC24A4	Brain_Anterior_cingulate_cortex_BA24; Brain_Caudate_basal_ganglia; Brain_Cortex; Brain_Frontal_Cortex_BA9; Breast_Mammary_Tissue; Minor_Salivary_Gland; Spleen; Testis; Whole_Blood	Neurons; oligodendrocytes	Ion exchange, calcium homeostasis and neuronal or myelin-associated stress responses	Splicing TWAS; COJO; Fine-mapping	✗	Tier 2	0.028
rs16941239	16	86420604	16q24.1	Male-biased	0.803	0.662	0.944	0.059	FOXF1	Brain_Cortex; Whole_Blood; Artery_Tibial; Muscle_Skeletal	Vascular endothelial cells	Endothelial differentiation, VEGF-related vascular maintenance and barrier stability	None	✗	Tier 4	0.016
rs199515	17	46779275	17q21.31	Male-biased	0.766	0.681	0.851	0.357	WNT3/MAPT	Artery_Aorta; Brain_Caudate_basal_ganglia; Cells_EBV-transformed_lymphocytes; Small_Intestine_Terminal_Ileum; Brain_Cortex; Brain_Frontal_Cortex_BA9; Brain_Hippocampus; Brain_Hypothalamus	Neurons; oligodendrocytes	Axonal microtubule stability, WNT signalling, tau pathology and myelin-axon coupling	Model prioritization; positional annotation	✗	Tier 4	0.124
rs113020870	1	1049997	1p36.33	Shared	0.821	0.831	0.811	0.125	AGRN	Whole_Blood	Monocytes / macrophages	Peripheral immune signalling and phagocytic clearance	Expression TWAS; Splicing TWAS; COJO	✗	Tier 2	0.001
rs4575098	1	161185602	1q23.3	Shared	0.818	0.833	0.803	0.207	ADAMTS4	Brain_Cerebellar_Hemisphere	Astrocytes	Glial homeostasis and metabolic support	Expression TWAS; Splicing TWAS; COJO; Colocalization	✗	Tier 2	0.027
rs6656401	1	207518704	1q32.2	Shared	0.965	0.984	0.946	0.377	CR1	Brain and blood/immune compartment	Complement-associated microglia	Complement cascade and immune-complex clearance	Expression TWAS; Splicing TWAS; COJO; Fine-mapping; Colocalization	✗	Tier 1	0.023
rs17020490	2	37304796	2p22.2	Shared	0.891	0.877	0.905	0.06	PRKD3	Brain_Cerebellar_Hemisphere	Neurons	Synaptic function and proteostasis	Expression TWAS; Splicing TWAS; COJO; Fine-mapping; Colocalization	✗	Tier 1	0.026
rs6733839	2	127135234	2q14.3	Shared	0.839	0.835	0.843	0.165	BIN1	Brain_Frontal_Cortex_BA9	Neurons	Synaptic function and proteostasis	Expression TWAS; Splicing TWAS; COJO; Fine-mapping; Colocalization	✗	Tier 1	0.019
rs184384746	3	57192122	3p14.3	Shared	0.82	0.837	0.803	0.304	HESX1/IL17RD	Whole_Blood	Monocytes / macrophages	Peripheral immune signalling and phagocytic clearance	Model prioritization; positional annotation	✗	Tier 3	0.046
rs112403360	5	14724304	5p15.2	Shared	0.672	0.658	0.686	0.157	OTULIN	Whole_Blood	Monocytes / macrophages	Peripheral immune signalling and phagocytic clearance	Expression TWAS; Splicing TWAS; COJO; Colocalization	✗	Tier 2	0.012
rs2074612	5	140335105	5q31.3	Shared	0.837	0.848	0.826	0.426	HBEGF	Brain_Spinal_cord_cervical_c-1	Neurons	Synaptic function and proteostasis	Expression TWAS; Splicing TWAS; COJO; Fine-mapping; Colocalization	✗	Tier 1	0.013
rs871269	5	151052827	5q33.1	Shared	0.613	0.62	0.606	0.403	TNIP1	Brain_Amygdala	Neurons	Synaptic function and proteostasis	Expression TWAS; COJO	✗	Tier 3	0.008
rs6891966	5	157099320	5q33.3	Shared	0.941	0.991	0.891	0.398	HAVCR2	Brain_Cortex	Neurons	Synaptic signalling and neuronal resilience	Expression TWAS; COJO; Fine-mapping; Colocalization	✗	Tier 1	0.021
rs113706587	5	180201150	5q35.3	Shared	0.792	0.782	0.802	0.201	RASGEF1C	Spleen	Monocytes / macrophages	Peripheral immune signalling and phagocytic clearance	Expression TWAS; Splicing TWAS; COJO; Fine-mapping	✗	Tier 2	0.124
rs34855541	6	32592048	6p21.32	Shared	0.995	0.995	0.816	0.094	HLA-DQA1	Brain_Frontal_Cortex_BA9	Astrocytes	Inflammatory reactivity and metabolic support	Model prioritization; positional annotation	✗	Tier 4	0.027
rs10948363	6	47520026	6p12.3	Shared	0.913	0.896	0.93	0.273	CD2AP	Brain_Hypothalamus	Neurons	Synaptic function and proteostasis	Expression TWAS; COJO; Fine-mapping	✗	Tier 2	0.002
rs5011436	7	12229132	7p21.3	Shared	0.563	0.551	0.575	0.152	TMEM106B	Brain_Cortex	Astrocytes	Glial homeostasis and metabolic support	Expression TWAS; COJO; Colocalization	✗	Tier 2	0.002
rs1859788	7	100374211	7q22.1	Shared	0.751	0.759	0.743	0.379	PILRB	Brain_Nucleus_accumbens_basal_ganglia	Neurons	Synaptic function and proteostasis	Expression TWAS; Splicing TWAS; COJO; Fine-mapping; Colocalization	✗	Tier 1	0.031
rs10808026	7	143402040	7q35	Shared	0.995	0.995	0.984	0.227	EPHA1	Artery_Tibial	Vascular smooth muscle cells	Vascular tone and extracellular-matrix regulation	Model prioritization; positional annotation	✗	Tier 4	0.034
rs73223431	8	27362470	8p21.2	Shared	0.924	0.937	0.911	0.072	PTK2B	Brain_Substantia_nigra	Astrocytes	Glial homeostasis and metabolic support	Expression TWAS; Splicing TWAS; COJO; Fine-mapping; Colocalization	✗	Tier 1	0.017
rs9331896	8	27610169	8p21.1	Shared	0.992	0.992	0.992	0.283	CLU	Brain_Cerebellum	Neurons	Synaptic function and proteostasis	Expression TWAS; Splicing TWAS; COJO; Fine-mapping; Colocalization	✗	Tier 1	0.044
rs34173062	8	144103704	8q24.3	Shared	0.912	0.924	0.9	0.073	SHARPIN	Whole_Blood	Monocytes / macrophages	Peripheral immune signalling and phagocytic clearance	Expression TWAS; Splicing TWAS; COJO; Colocalization	✗	Tier 2	0.034
rs1878036	10	80520381	10q23.1	Shared	0.779	0.777	0.781	0.309	TSPAN14	Artery_Coronary	Vascular smooth muscle cells	Vascular tone and extracellular-matrix regulation	Expression TWAS; Splicing TWAS; COJO	✗	Tier 2	0.186
rs7908662	10	122413396	10q26.13	Shared	0.829	0.884	0.774	0.328	ARMS2	Brain_Frontal_Cortex_BA9	Neurons	Synaptic signalling and neuronal resilience	Expression TWAS; COJO	✗	Tier 3	0.02
rs3740688	11	47358789	11p11.2	Shared	0.869	0.858	0.88	0.194	SPI1	Whole_Blood	Monocytes / macrophages	Peripheral immune signalling and phagocytic clearance	Model prioritization; positional annotation	✗	Tier 4	0.024
rs10792832	11	86156833	11q14.2	Shared	0.74	0.722	0.758	0.271	PICALM	Cortex and cerebral vasculature	Endothelial, neuronal and microglial trafficking states	Clathrin-mediated endocytosis, endosomal trafficking and BBB-associated clearance	Expression TWAS; Splicing TWAS; COJO; Fine-mapping; Colocalization	✗	Tier 1	0.009
rs17125924	14	52924962	14q22.1	Shared	0.995	0.995	0.869	0.436	FERMT2/STYX/TXNDC16	Whole_Blood	Monocytes / macrophages	Peripheral immune signalling and phagocytic clearance	Expression TWAS; Splicing TWAS; COJO; Fine-mapping; Colocalization	✗	Tier 1	0.024
rs10498633	14	92460608	14q32.12	Shared	0.68	0.665	0.695	0.273	SLC24A4	Brain_Frontal_Cortex_BA9	Astrocytes	Glial homeostasis and metabolic support	Expression TWAS; COJO; Colocalization	✗	Tier 2	0.029
rs593742	15	58753575	15q21.3	Shared	0.751	0.749	0.753	0.339	ADAM10/MINDY2	Brain_Putamen_basal_ganglia	Neurons	Synaptic function and proteostasis	Expression TWAS; Splicing TWAS; COJO; Fine-mapping	✗	Tier 2	0.019
rs3848143	15	64131307	15q22.31	Shared	0.758	0.815	0.701	0.432	FAM96A	Brain_Hypothalamus	Neurons	Synaptic signalling and neuronal resilience	Splicing TWAS; COJO	✗	Tier 3	0.14
rs7185636	16	19796841	16p12.3	Shared	0.865	0.864	0.866	0.395	IQCK	Brain_Frontal_Cortex_BA9	Neurons	Synaptic function and proteostasis	Expression TWAS; Splicing TWAS; COJO; Fine-mapping; Colocalization	✗	Tier 1	0.004
rs7225151	17	5233752	17p13.2	Shared	0.763	0.777	0.749	0.284	SCIMP	Brain_Cortex	Astrocytes	Glial homeostasis and metabolic support	Expression TWAS; Splicing TWAS; COJO; Fine-mapping	✗	Tier 2	0.015
rs138190086	17	63460787	17q23.3	Shared	0.848	0.848	0.848	0.331	ACE/KCNH6	Brain_Cerebellum	Neurons	Synaptic function and proteostasis	Expression TWAS; Splicing TWAS; COJO; Fine-mapping	✗	Tier 2	0.018
rs3752246	19	1056493	19p13.3	Shared	0.934	0.995	0.801	0.392	ABCA7	Brain_Cortex	Neurons	Synaptic signalling and neuronal resilience	Expression TWAS; Splicing TWAS; COJO; Fine-mapping; Colocalization	✗	Tier 1	0.036
rs429358	19	44908684	19q13.32	Shared	0.778	0.774	0.782	0.116	APOE	Brain, liver and blood/immune compartment	Microglial, astrocytic and neuronal regulatory states	Lipid transport, amyloid clearance and proteostasis	Expression TWAS; Splicing TWAS; COJO; Fine-mapping; Colocalization	✗	Tier 1	0.007
rs3865444	19	51224706	19q13.41	Shared	0.793	0.791	0.795	0.372	CD33	Brain and blood/immune compartment	Phagocytic and immune-clearance microglia	CD33-associated regulation of phagocytosis and immune signalling	Expression TWAS; Splicing TWAS; COJO; Fine-mapping; Colocalization	✗	Tier 1	0.045
rs6014724	20	56423488	20q13.31	Shared	0.906	0.89	0.922	0.322	CASS4	Artery_Aorta	Endothelial cells	Vascular signalling and barrier regulation	Expression TWAS; COJO; Fine-mapping	✗	Tier 2	0.019
rs2830500	21	26784537	21q21.3	Shared	0.869	0.854	0.884	0.14	ADAMTS1	Brain_Cortex	Neurons	Synaptic function and proteostasis	Expression TWAS; COJO	✗	Tier 3	0.041
rs146964414	23	150608170	Xq28	Shared	0.612	0.614	0.61	0.205	MTM1	Brain_Cortex	Cortical neurons / microglia	X-linked neuronal and immune regulation	X-fine-mapping; X-QTL colocalization	✗	X Tier 3	0.04
